# The clinically extremely vulnerable to COVID: Identification and changes in healthcare while self-isolating (shielding) during the coronavirus pandemic

**DOI:** 10.1101/2021.09.09.21263026

**Authors:** Jessica E. Butler, Mintu Nath, Dimitra Blana, William P. Ball, Nicola Beech, Corri Black, Graham Osler, Sebastien Peytrignet, Katie Wilde, Artur Wozniak, Simon Sawhney

## Abstract

**Background:** In March 2020, the government of Scotland identified people deemed clinically extremely vulnerable to COVID due to their pre-existing health conditions. These people were advised to strictly self-isolate (shield) at the start of the pandemic, except for necessary healthcare. We examined who was identified as clinically extremely vulnerable, how their healthcare changed during isolation, and whether this process exacerbated healthcare inequalities.

**Methods:** We linked those on the shielding register in NHS Grampian, a health authority in Scotland, to healthcare records from 2015-2020. We described the source of identification, demographics, and clinical history of the cohort. We measured changes in out-patient, in-patient, and emergency healthcare during isolation in the shielding population and compared to the general non-shielding population.

**Results:** The register included 16,092 people (3% of the population), clinically vulnerable primarily due to a respiratory disease, immunosuppression, or cancer. Among them, 42% were not identified by national healthcare record screening but added *ad hoc*, with these additions including more children and fewer economically-deprived.

During isolation, all forms of healthcare use decreased (25%-46%), with larger decreases in scheduled care than in emergency care. However, people shielding had better maintained scheduled care compared to the non-shielding general population: out-patient visits decreased 35% vs 49%; in-patient visits decreased 46% vs 81%. Notably, there was substantial variation in whose scheduled care was maintained during isolation: younger people and those with cancer had significantly higher visit rates, but there was no difference between sexes or socioeconomic levels.

**Conclusions:** Healthcare changed dramatically for the clinically extremely vulnerable population during the pandemic. The increased reliance on emergency care while isolating indicates that continuity of care for existing conditions was not optimal. However, compared to the general population, there was success in maintaining scheduled care, particularly in young people and those with cancer. We suggest that integrating demographic and primary care data would improve identification of the clinically vulnerable and could aid prioritising their care.
