## Supplementary material for "The clinically extremely vulnerable to COVID: Identification and changes in healthcare while self-isolating (shielding) during the coronavirus pandemic": Authors' Credit Taxonomy

### Sheet: Sheet1
	Butler	Nath	Blana	Ball	Beech	Black	Osler	Peytrignet	Wilde	Wozniak	Sawhney
Conceptualization – Ideas; formulation or evolution of overarching research goals and aims.	x	x	x			x		x			x
Data curation – Management activities to annotate (produce metadata), scrub data and maintain research data (including software code, where it is necessary for interpreting the data itself) for initial use and later re-use.					x		x			x
Formal analysis – Application of statistical, mathematical, computational, or other formal techniques to analyze or synthesize study data.		x									x
Funding acquisition ​- Acquisition of the financial support for the project leading to this publication.	x					x
Investigation – ​Conducting a research and investigation process, specifically performing the experiments, or data/evidence collection.	x	x									x
Methodology – Development or design of methodology; creation of models.	x	x	x					x			x
Project administration – Management and coordination responsibility for the research activity planning and execution.	x		x			x			x
Resources – Provision of study materials, reagents, materials, patients, laboratory samples, animals, instrumentation, computing resources, or other analysis tools.					x		x		x	x
Software – Programming, software development; designing computer programs; implementation of the computer code and supporting algorithms; testing of existing code components.	x	x
Supervision – Oversight and leadership responsibility for the research activity planning and execution, including mentorship external to the core team.						x					x
Validation – Verification, whether as a part of the activity or separate, of the overall replication/reproducibility of results/experiments and other research outputs.			x	x
Visualization – Preparation, creation and/or presentation of the published work, specifically visualization/data presentation.	x	x
Writing – original draft – ​Preparation, creation and/or presentation of the published work, specifically writing the initial draft (including substantive translation).	x	x	x	x							x
Writing – review & editing – Preparation, creation and/or presentation of the published work by those from the original research group, specifically critical review, commentary or revision – including pre- or post-publication stages.	x	x	x	x	x	x	x	x	x	x	x
